# Monitoring and responding to emerging infectious diseases in a university setting: A case study using COVID-19

**DOI:** 10.1101/2023.01.13.23284515

**Authors:** K. James Soda, Xi Chen, Richard Feinn, David R. Hill

## Abstract

Emerging infection diseases (EIDs) are an increasing threat to global public health, especially when the disease is newly emerging. Institutions of higher education (IHEs) are particularly vulnerable to EIDs because student populations frequently share high-density residences and strongly mix with local and distant populations. In fall 2020, IHEs responded to a novel EID, COVID-19. Here, we describe Quinnipiac University’s response to SARS-CoV-2 and evaluate its effectiveness through empirical data and model results. Using an agent-based model to approximate disease dynamics in the student body, the University established a policy of dedensification, universal masking, surveillance testing via a targeted sampling design, and app-based symptom monitoring. After an extended period of low incidence, the infection rate grew through October, likely due to growing incidence rates in the surrounding community. A super-spreader event at the end of October caused a spike in cases in November. Student violations of the University’s policies contributed to this event, but lax adherence to state health laws in the community may have also contributed. The model results further suggest that the infection rate was sensitive to the rate of imported infections and was disproportionately impacted by non-residential students, a result supported by the observed data. Collectively, this suggests that campus-community interactions play a major role in campus disease dynamics. Further model results suggest that app-based symptom monitoring may have been an important regulator of the University’s incidence, likely because it quarantined infectious students without necessitating test results. Targeted sampling had no substantial advantages over simple random sampling when the model incorporated contact tracing and app-based symptom monitoring but reduced the upper boundary on 90% prediction intervals for cumulative infections when either was removed. Thus, targeted sampling designs for surveillance testing may mitigate worst-case outcomes when other interventions are less effective. The results’ implications for future EIDs are discussed.
