## Supplementary material for "Monitoring and responding to emerging infectious diseases in a university setting: A case study using COVID-19": S2 Supporting Information: cumInfectSeries_sc12_doubleImport_r01.5_contact8c.csv

	cum_infects_low	cum_infects_med	cum_infects_high
0	0.0	3.0	6.0
1	2.0	6.0	10.0
2	4.0	9.0	14.049999999999955
3	7.0	12.0	18.0
4	9.0	15.0	22.0
5	12.0	18.0	27.0
6	14.0	22.0	31.0
7	17.0	25.0	36.0
8	20.0	29.0	40.0
9	23.0	33.0	45.0
10	25.0	37.0	51.0
11	28.0	40.0	55.0
12	31.0	44.0	59.0
13	35.0	48.0	64.0
14	38.95	52.0	69.0
15	42.0	56.0	75.0
16	45.0	60.0	80.0
17	49.0	64.0	83.04999999999995
18	52.0	69.0	89.0
19	55.0	73.0	94.0
20	58.0	77.0	99.0
21	61.95	81.0	105.0
22	65.0	86.0	110.0
23	69.0	90.0	115.0
24	72.0	94.0	120.0
25	76.0	98.0	125.04999999999995
26	80.0	103.0	131.0
27	83.0	107.0	136.0
28	87.0	111.0	141.0
29	91.0	116.0	146.04999999999995
30	94.0	119.5	151.0
31	98.0	124.0	155.0
32	101.0	128.0	161.0
33	106.0	133.0	166.04999999999995
34	109.0	137.0	171.04999999999995
35	114.0	141.0	176.04999999999995
36	116.95	145.0	182.0
37	120.0	149.0	186.0
38	123.0	154.0	191.0
39	127.0	158.0	198.0
40	130.0	163.0	202.0
41	133.95	167.0	207.04999999999995
42	137.0	171.0	213.0
43	141.0	175.0	217.0
44	145.0	180.0	222.04999999999995
45	148.0	184.0	229.0
46	152.0	188.0	232.04999999999995
47	155.0	193.0	238.04999999999995
48	158.95000000000002	197.0	244.04999999999995
49	162.95000000000002	200.0	249.0
50	166.0	205.0	254.0
51	169.95	209.0	258.0
52	172.95	213.0	262.0
53	176.0	217.0	266.0
54	180.0	221.5	270.04999999999995
55	183.0	226.0	275.0
56	187.0	230.0	280.04999999999995
57	190.0	235.0	286.04999999999995
58	194.0	239.5	290.0
59	197.95	244.0	294.0
60	202.0	248.0	300.0
61	205.95	252.0	304.0
62	209.0	256.0	310.0
63	213.0	260.0	314.04999999999995
64	217.95	264.0	319.0
65	221.0	268.5	323.0
66	225.95	273.0	327.0
67	229.0	276.0	333.04999999999995
68	233.0	281.0	337.04999999999995
69	236.0	285.0	342.04999999999995
70	241.0	290.0	347.04999999999995
71	245.0	294.0	354.0
72	248.95	298.0	359.0
73	252.95	302.0	365.0
74	256.95	306.0	369.0
75	260.0	310.0	371.0999999999999
76	264.95	314.0	375.04999999999995
77	267.95	318.0	380.04999999999995
78	272.0	322.0	384.0
79	277.0	326.0	390.04999999999995
80	280.95	330.0	395.0
81	283.0	335.0	398.04999999999995
82	287.0	339.0	404.0
83	290.0	343.0	408.0
84	295.95	347.0	413.0
85	299.0	352.0	418.0
