## Supplementary material for "Monitoring and responding to emerging infectious diseases in a university setting: A case study using COVID-19": S2 Supporting Information: cumInfectSeries_sc12_doubleImport_r01.5_contact10c.csv

	cum_infects_low	cum_infects_med	cum_infects_high
0	0.0	3.0	5.0
1	2.0	5.0	9.0
2	4.0	8.0	13.0
3	6.0	11.0	17.0
4	8.0	14.0	21.0
5	10.0	17.0	25.0
6	13.0	20.0	28.0
7	16.0	23.0	33.0
8	18.0	27.0	37.0
9	21.0	31.0	42.0
10	24.0	34.0	47.0
11	27.0	38.0	51.0
12	30.0	42.0	56.0
13	32.0	46.0	62.0
14	36.0	50.0	67.0
15	39.0	54.0	72.0
16	42.0	58.0	77.0
17	45.95	62.0	82.0
18	48.95	66.0	89.0
19	51.0	70.0	92.04999999999995
20	55.0	75.0	98.0
21	59.0	79.0	103.04999999999995
22	62.0	83.0	109.04999999999995
23	65.0	88.0	115.0
24	68.0	91.5	121.0
25	71.0	96.0	126.0
26	75.0	100.0	130.0
27	79.0	104.0	136.0
28	83.0	109.0	141.0
29	86.0	113.0	147.0
30	89.0	117.0	151.04999999999995
31	93.0	122.0	156.0
32	96.0	126.0	163.0
33	100.0	130.0	167.04999999999995
34	105.0	135.0	172.04999999999995
35	108.0	139.0	179.0
36	111.0	143.5	183.0
37	115.95	147.0	190.0
38	119.0	152.0	195.04999999999995
39	122.95	157.0	199.0
40	126.0	161.0	204.04999999999995
41	130.0	166.0	210.0
42	133.0	170.0	217.0
43	138.0	174.0	221.0
44	142.0	179.0	228.0
45	146.0	184.0	232.04999999999995
46	150.0	188.0	238.04999999999995
47	153.0	192.0	243.0
48	156.95	197.0	248.0
49	160.95	201.0	253.0
50	165.0	205.0	260.0
51	168.0	209.5	264.04999999999995
52	170.95000000000002	213.0	270.0
53	174.95000000000002	218.0	275.0
54	178.0	223.0	279.0
55	182.0	227.0	284.04999999999995
56	186.0	231.0	289.0
57	189.0	236.0	294.04999999999995
58	193.0	240.0	298.0
59	196.95	245.0	304.0
60	201.0	249.0	308.0
61	205.0	254.0	313.0
62	208.0	258.0	318.0
63	213.0	262.0	323.0
64	217.0	267.0	327.0
65	221.0	271.0	332.04999999999995
66	224.0	275.0	337.0
67	229.95	280.0	341.0
68	232.0	284.0	345.0
69	236.0	288.0	351.0
70	242.0	292.0	355.0
71	246.0	296.5	360.0
72	250.0	301.0	364.0
73	253.0	305.0	370.0
74	257.0	309.0	374.0
75	260.95	314.0	379.04999999999995
76	264.0	318.0	385.0
77	267.0	322.0	387.04999999999995
78	271.0	326.5	392.0
79	274.95000000000005	330.5	397.0
80	279.0	335.0	402.0
81	283.0	339.0	407.0
82	287.0	343.0	410.0
83	291.0	348.0	417.0
84	295.0	352.0	420.04999999999995
85	299.0	357.0	425.04999999999995
