## Supplementary material for "Monitoring and responding to emerging infectious diseases in a university setting: A case study using COVID-19": S2 Supporting Information: cumInfectSeries_sc12_doubleImport_r02.5_contact8c.csv

	cum_infects_low	cum_infects_med	cum_infects_high
0	2.0	5.0	9.0
1	5.0	10.0	16.0
2	9.0	15.0	22.0
3	13.0	20.0	28.0
4	17.0	25.0	35.0
5	22.0	31.0	43.0
6	27.0	37.0	50.0
7	32.0	44.0	58.0
8	38.0	51.0	66.0
9	43.0	58.0	76.0
10	49.0	65.0	84.0
11	55.0	73.0	94.0
12	60.0	81.0	104.0
13	67.0	89.0	115.0
14	74.95	97.0	126.0
15	81.0	105.0	137.0
16	88.0	114.0	147.04999999999995
17	95.0	123.0	158.0
18	101.95	132.0	171.0
19	109.0	140.0	184.0
20	115.95	150.0	196.0
21	123.95	159.0	209.04999999999995
22	131.0	170.0	223.04999999999995
23	137.0	179.0	237.0
24	145.0	189.0	249.0
25	153.0	199.0	258.04999999999995
26	160.95	209.0	271.0
27	169.0	219.0	285.04999999999995
28	177.0	229.0	297.04999999999995
29	186.0	240.0	311.04999999999995
30	193.0	250.0	323.0
31	201.0	260.0	337.0
32	210.95000000000002	271.0	351.0
33	220.0	281.0	365.0
34	228.95	291.0	375.04999999999995
35	237.0	302.0	390.04999999999995
36	246.0	312.0	403.0
37	254.0	323.0	416.0
38	263.95	333.0	427.04999999999995
39	272.0	344.0	439.04999999999995
40	281.0	355.0	452.0
41	289.95	365.0	462.04999999999995
42	298.95000000000005	376.0	478.0
43	308.0	387.5	492.0
44	314.95000000000005	397.0	501.14999999999986
45	321.95	407.0	515.0
46	330.95000000000005	418.0	528.05
47	339.0	429.0	541.0
48	349.0	440.0	554.0
49	358.0	450.5	564.05
50	366.0	462.0	580.0
51	376.0	473.0	591.0
52	384.95	483.0	602.05
53	394.0	493.0	614.05
54	404.0	503.0	625.1999999999998
55	413.90000000000003	515.0	639.0999999999999
56	421.0	525.0	654.05
57	431.85	536.0	666.0
58	442.0	544.0	677.0
59	450.0	554.0	691.05
60	461.0	565.5	699.0999999999999
61	470.0	575.0	710.0999999999999
62	477.95000000000005	585.0	722.0
63	488.9	596.0	730.05
64	496.95	606.0	743.0
65	504.0	616.0	752.0
66	513.0	627.5	763.0
67	523.95	638.0	772.0999999999999
68	534.0	648.0	783.05
69	542.0	658.0	794.05
70	551.0	667.0	806.05
71	560.95	678.0	816.05
72	570.95	690.0	827.05
73	578.0	698.0	834.0
74	588.95	709.0	844.0999999999999
75	597.0	719.0	856.05
76	605.9000000000001	728.0	866.0
77	615.0	737.0	875.0
78	624.0	747.0	886.0999999999999
79	632.0	758.0	896.05
80	640.0	768.0	907.1499999999999
81	648.0	776.5	918.0
82	656.0	785.5	932.0
83	665.0	795.0	943.0
84	675.0	805.0	955.0
85	685.0	813.5	968.0
