## Supplementary material for "Monitoring and responding to emerging infectious diseases in a university setting: A case study using COVID-19": S2 Supporting Information: cumInfectSeries_sc12_doubleImport_r02.5_contact10c.csv

	cum_infects_low	cum_infects_med	cum_infects_high
0	1.0	4.0	8.0
1	5.0	9.0	14.0
2	8.0	13.0	20.0
3	12.0	18.0	26.0
4	16.0	24.0	33.0
5	21.0	29.0	40.0
6	25.0	35.0	48.0
7	29.950000000000003	42.0	57.0
8	35.0	48.0	66.0
9	41.0	56.0	74.0
10	47.0	63.0	85.0
11	52.95	70.5	95.0
12	59.0	78.0	105.0
13	64.95	87.0	118.0
14	71.0	95.0	129.0
15	78.0	105.0	140.0
16	86.95	114.0	153.0
17	93.0	123.0	165.04999999999995
18	101.0	132.0	178.04999999999995
19	107.0	142.0	192.04999999999995
20	114.95	152.0	203.04999999999995
21	122.0	162.0	217.04999999999995
22	131.0	172.0	230.04999999999995
23	139.95	182.0	243.04999999999995
24	148.0	192.5	257.0
25	156.0	203.0	269.04999999999995
26	164.0	214.0	283.0
27	171.95	225.0	298.04999999999995
28	180.0	236.0	311.0
29	188.95	248.0	324.1999999999998
30	198.95000000000002	259.0	340.0
31	205.0	269.0	354.0
32	214.0	281.0	367.04999999999995
33	222.95000000000002	292.0	381.0999999999999
34	232.0	304.0	395.0999999999999
35	243.0	316.0	410.04999999999995
36	251.0	327.0	426.0
37	259.95	338.0	440.0
38	268.95	349.0	453.0
39	279.95	360.0	465.0
40	287.95	371.0	477.0
41	297.0	383.0	490.04999999999995
42	306.0	397.0	502.0
43	314.0	408.0	514.1999999999998
44	321.0	419.0	528.05
45	332.0	430.0	540.1499999999999
46	343.95	441.0	552.05
47	349.95000000000005	453.5	566.0
48	360.0	464.5	582.05
49	369.95	476.0	596.0
50	379.0	487.5	612.0
51	391.0	498.0	623.05
52	398.0	509.5	634.05
53	409.0	519.0	646.0999999999999
54	417.0	531.0	662.0
55	425.0	543.0	673.0999999999999
56	434.0	554.5	689.05
57	444.95	566.0	703.0
58	451.0	575.5	715.0
59	460.0	586.0	726.0999999999999
60	469.0	598.0	739.1499999999999
61	479.95	608.0	751.0999999999999
62	489.95	618.0	766.05
63	498.95000000000005	630.0	784.05
64	510.95000000000005	641.0	796.05
65	519.0	652.5	806.05
66	530.9	661.0	820.0
67	536.95	672.0	826.0
68	547.9	682.5	839.0
69	558.0	693.0	850.0
70	568.0	703.0	861.1999999999998
71	580.95	713.0	874.05
72	591.95	724.0	885.05
73	602.9	733.0	896.0
74	613.0	744.0	909.1499999999999
75	621.85	754.0	924.05
76	629.0	764.0	936.05
77	637.0	776.0	944.2499999999998
78	647.85	786.0	954.1999999999998
79	652.95	796.0	964.0
80	661.95	806.0	973.0999999999999
81	671.9	816.0	983.0
82	680.0	826.0	992.0999999999999
83	688.95	835.5	1001.1499999999999
84	699.0	846.0	1013.0
85	707.9499999999999	856.5	1024.05
