## Supplementary material for "Monitoring and responding to emerging infectious diseases in a university setting: A case study using COVID-19": S2 Supporting Information: cumInfectSeries_sc12_halfImport_r01.5_contact8c.csv

	cum_infects_low	cum_infects_med	cum_infects_high
0	0.0	1.0	3.0
1	0.0	1.0	4.0
2	0.0	2.0	5.0
3	1.0	3.0	6.0
4	1.0	4.0	7.0
5	1.0	5.0	9.0
6	2.0	5.0	10.0
7	2.0	6.0	11.0
8	3.0	7.0	13.0
9	3.0	8.0	14.0
10	4.0	9.0	15.0
11	5.0	10.0	17.0
12	5.0	11.0	19.0
13	6.0	12.0	20.0
14	7.0	13.0	22.0
15	7.0	14.0	23.049999999999955
16	8.0	15.0	24.0
17	8.0	16.0	26.0
18	9.0	17.0	27.049999999999955
19	10.0	18.0	29.0
20	11.0	19.0	31.0
21	11.0	20.0	32.0
22	12.0	21.0	34.0
23	13.0	22.0	35.0
24	14.0	23.0	37.0
25	14.950000000000003	24.0	38.0
26	15.0	25.0	40.0
27	16.0	26.0	41.0
28	17.0	27.0	43.0
29	18.0	28.0	45.0
30	19.0	29.0	46.0
31	19.950000000000003	30.0	47.049999999999955
32	20.0	31.0	49.0
33	21.0	32.0	51.0
34	22.0	33.0	53.0
35	23.0	34.0	54.0
36	23.0	35.5	56.0
37	24.0	37.0	57.0
38	25.0	38.0	58.0
39	26.0	39.0	60.049999999999955
40	26.0	40.0	61.049999999999955
41	27.0	41.0	63.0
42	28.0	42.0	65.0
43	29.0	43.0	67.0
44	30.0	44.0	68.0
45	30.0	45.0	69.0
46	31.0	46.0	71.0
47	32.0	47.0	73.0
48	33.0	48.0	75.0
49	34.0	49.0	76.0
50	35.0	50.0	78.0
51	36.0	51.0	80.0
52	37.0	53.0	81.0
53	37.0	53.5	83.0
54	38.0	55.0	84.0
55	39.0	56.0	85.0
56	40.0	57.0	86.0
57	41.0	58.0	88.0
58	41.0	60.0	89.04999999999995
59	42.0	61.0	91.0
60	43.0	62.0	92.0
61	44.0	63.0	93.0
62	45.0	64.0	94.0
63	46.0	65.0	96.0
64	47.0	66.0	97.0
65	48.0	67.0	98.0
66	48.0	68.0	99.0
67	49.0	69.0	101.0
68	50.95	70.0	102.0
69	51.0	71.0	103.04999999999995
70	52.0	72.5	105.0
71	53.0	73.0	106.04999999999995
72	54.0	75.0	108.0
73	54.95	76.0	109.0
74	56.0	77.0	111.0
75	56.95	78.0	112.0
76	58.0	79.0	113.04999999999995
77	59.0	80.0	115.0
78	60.0	81.0	117.0
79	61.0	82.0	118.0
80	62.0	83.0	119.0
81	63.0	84.0	120.04999999999995
82	64.0	85.0	122.0
83	65.0	87.0	123.0
84	66.0	88.0	124.04999999999995
85	66.95	89.0	125.04999999999995
