## Supplementary material for "Monitoring and responding to emerging infectious diseases in a university setting: A case study using COVID-19": S2 Supporting Information: cumInfectSeries_sc12_halfImport_r01.5_contact10c.csv

	cum_infects_low	cum_infects_med	cum_infects_high
0	0.0	1.0	2.0
1	0.0	1.0	3.0
2	0.0	2.0	5.0
3	0.0	3.0	6.0
4	1.0	3.0	7.0
5	1.0	4.0	8.0
6	2.0	5.0	9.0
7	2.0	6.0	11.0
8	3.0	7.0	12.0
9	3.0	7.0	14.0
10	4.0	8.0	15.0
11	4.0	9.0	16.0
12	4.950000000000003	10.0	18.0
13	5.0	11.0	19.0
14	6.0	12.0	21.0
15	6.0	13.0	22.0
16	7.0	14.0	24.0
17	8.0	15.0	25.0
18	8.0	16.0	27.0
19	9.0	17.0	28.0
20	10.0	18.0	30.0
21	10.0	19.0	32.0
22	11.0	20.0	33.0
23	11.950000000000003	21.0	35.0
24	12.0	22.0	36.0
25	13.0	23.0	38.0
26	14.0	24.0	39.0
27	15.0	25.0	42.0
28	15.950000000000003	27.0	44.0
29	16.0	27.5	45.0
30	17.0	29.0	47.0
31	18.0	30.0	49.0
32	19.0	31.0	51.0
33	19.950000000000003	32.0	53.0
34	20.950000000000003	33.0	54.049999999999955
35	21.0	34.0	56.0
36	22.0	35.0	58.0
37	22.0	36.0	60.0
38	23.0	38.0	62.0
39	24.0	38.0	64.0
40	24.0	39.0	66.0
41	25.0	41.0	67.0
42	26.0	42.0	68.0
43	27.0	43.0	69.04999999999995
44	28.0	44.5	71.0
45	29.0	46.0	73.0
46	29.0	47.0	74.0
47	30.0	48.0	76.0
48	31.950000000000003	49.0	78.0
49	32.0	50.0	79.0
50	33.0	51.5	81.0
51	34.0	53.0	82.04999999999995
52	35.0	54.0	84.0
53	35.95	55.0	85.04999999999995
54	36.0	56.0	87.0
55	37.0	57.0	88.04999999999995
56	38.0	58.0	90.04999999999995
57	39.0	59.0	92.09999999999991
58	40.0	60.0	95.04999999999995
59	41.0	62.0	97.0
60	42.0	63.0	99.0
61	43.0	64.0	100.04999999999995
62	44.0	65.0	101.0
63	45.0	66.0	102.0
64	46.0	67.0	103.04999999999995
65	47.0	68.0	105.0
66	47.95	69.0	107.0
67	48.95	70.5	107.0
68	49.0	72.0	109.04999999999995
69	50.0	73.0	111.0
70	51.0	74.0	113.0
71	51.95	75.0	115.0
72	52.95	76.0	117.0
73	53.0	77.0	118.04999999999995
74	54.0	78.0	119.0
75	55.95	80.0	120.0
76	56.0	81.0	122.0
77	57.0	82.0	123.0
78	58.0	83.0	124.0
79	59.0	84.0	124.0
80	60.0	85.0	126.0
81	61.0	86.0	127.0
82	62.0	87.5	129.0
83	62.0	89.0	130.04999999999995
84	64.0	90.0	131.0
85	64.0	91.0	133.0
