## Supplementary material for "Monitoring and responding to emerging infectious diseases in a university setting: A case study using COVID-19": S2 Supporting Information: cumInfectSeries_sc12_halfImport_r02.5_contact8c.csv

	cum_infects_low	cum_infects_med	cum_infects_high
0	0.0	1.0	3.0
1	0.0	2.0	5.0
2	1.0	4.0	7.0
3	2.0	5.0	9.0
4	3.0	6.0	11.0
5	4.0	8.0	13.0
6	4.0	9.0	15.0
7	6.0	11.0	17.0
8	7.0	12.0	20.0
9	8.0	14.0	23.0
10	9.0	16.0	26.0
11	10.0	17.0	29.0
12	11.0	19.0	32.049999999999955
13	12.0	21.0	35.0
14	13.0	23.0	38.0
15	15.0	25.0	42.0
16	17.0	27.0	46.0
17	18.0	29.0	50.0
18	20.0	32.0	53.049999999999955
19	21.0	34.0	57.0
20	23.0	36.0	60.0
21	24.0	39.0	64.0
22	25.0	41.0	68.0
23	27.0	43.0	72.0
24	29.0	46.0	75.04999999999995
25	31.0	49.0	79.0
26	32.95	51.0	83.04999999999995
27	34.0	54.0	87.04999999999995
28	37.0	56.0	92.0
29	38.0	59.0	96.0
30	40.0	62.0	100.0
31	43.0	64.0	105.0
32	44.0	67.0	109.0
33	46.0	70.0	115.0
34	47.0	73.0	120.0
35	49.0	75.0	124.0
36	51.0	79.0	128.04999999999995
37	53.0	81.0	133.0
38	55.0	84.0	139.0
39	56.0	86.0	144.0
40	58.0	89.0	149.0
41	60.0	92.0	153.0
42	63.0	96.0	158.0
43	64.0	98.0	162.0
44	66.0	101.0	167.0
45	69.0	104.0	171.0
46	69.95	107.0	175.0
47	73.0	109.0	178.0
48	75.0	112.5	183.04999999999995
49	77.0	115.0	188.04999999999995
50	79.0	118.5	193.0
51	81.0	121.0	196.04999999999995
52	83.0	124.0	199.04999999999995
53	85.0	128.0	204.04999999999995
54	87.0	131.0	209.0
55	90.0	134.0	213.04999999999995
56	91.0	136.5	217.0
57	93.0	140.0	220.0999999999999
58	95.0	143.0	225.0
59	97.0	146.0	228.04999999999995
60	100.0	149.0	233.04999999999995
61	102.0	152.0	236.0999999999999
62	104.0	155.0	242.0
63	106.0	158.0	246.04999999999995
64	107.95	161.0	252.0
65	108.95	164.0	255.0
66	111.0	167.0	260.0
67	113.95	170.0	262.0
68	116.0	174.0	266.04999999999995
69	119.0	177.0	270.0
70	120.95	179.0	275.04999999999995
71	123.0	183.0	281.0999999999999
72	125.95	186.0	287.04999999999995
73	127.0	188.0	291.0
74	129.95	191.0	294.14999999999986
75	132.0	194.0	299.04999999999995
76	134.0	197.0	303.04999999999995
77	136.0	201.0	307.04999999999995
78	138.0	203.0	311.0
79	141.0	206.0	315.04999999999995
80	143.0	209.0	320.0
81	145.0	212.0	325.04999999999995
82	148.0	215.0	328.0
83	150.0	218.0	333.0999999999999
84	152.0	221.5	339.0
85	154.0	225.0	344.0
