## Supplementary material for "Monitoring and responding to emerging infectious diseases in a university setting: A case study using COVID-19": S2 Supporting Information: cumInfectSeries_sc12_halfImport_r02.5_contact10c.csv

	cum_infects_low	cum_infects_med	cum_infects_high
0	0.0	1.0	3.0
1	0.0	2.0	5.0
2	1.0	3.0	7.0
3	1.0	5.0	9.0
4	2.0	6.0	11.0
5	3.0	7.0	13.0
6	4.0	9.0	16.0
7	5.0	10.5	18.0
8	6.0	12.0	21.0
9	7.0	14.0	24.0
10	8.0	16.0	27.0
11	9.0	17.0	29.049999999999955
12	10.0	19.5	33.049999999999955
13	11.950000000000003	21.0	38.0
14	13.0	23.0	41.0
15	14.0	25.5	45.0
16	16.0	28.0	48.0
17	17.0	30.0	53.0
18	18.0	32.0	58.0
19	20.0	35.0	61.049999999999955
20	21.0	37.0	66.0
21	23.0	39.0	71.0
22	24.950000000000003	42.0	76.0
23	26.0	45.0	81.0
24	28.0	47.0	85.0
25	29.0	49.0	90.0
26	30.0	52.0	96.0
27	32.95	54.0	101.0
28	35.0	57.5	107.0
29	36.0	60.0	112.0
30	37.0	63.0	115.04999999999995
31	40.0	66.5	119.04999999999995
32	41.95	69.0	126.0
33	43.0	72.0	130.0
34	45.0	75.0	135.0
35	47.0	78.0	139.0
36	48.95	81.0	145.0
37	51.0	84.0	150.04999999999995
38	52.95	86.0	155.04999999999995
39	55.0	89.5	159.0
40	57.0	93.0	166.0
41	59.0	96.0	171.04999999999995
42	62.0	100.0	175.04999999999995
43	64.0	103.0	180.0
44	66.0	106.0	183.04999999999995
45	68.0	110.0	188.04999999999995
46	70.0	113.0	194.04999999999995
47	71.0	117.0	199.04999999999995
48	74.0	120.0	203.0999999999999
49	75.0	123.0	212.0
50	77.95	127.0	217.0
51	80.0	131.0	222.0999999999999
52	81.0	134.0	226.14999999999986
53	83.0	137.0	232.0
54	85.0	140.0	237.0999999999999
55	87.95	143.0	241.04999999999995
56	90.0	147.0	247.0
57	91.0	150.5	251.04999999999995
58	93.0	154.0	257.0
59	96.0	157.0	263.0
60	98.95	160.0	268.0
61	101.0	164.0	274.0
62	104.0	167.5	278.04999999999995
63	106.95	171.0	285.0
64	108.0	175.0	290.0
65	111.0	178.0	296.04999999999995
66	114.0	183.0	300.04999999999995
67	116.0	186.0	304.0
68	119.0	189.5	309.04999999999995
69	120.95	194.0	315.04999999999995
70	123.0	196.0	319.04999999999995
71	125.95	201.0	325.04999999999995
72	128.0	205.0	330.0
73	130.95	209.5	336.0999999999999
74	133.0	213.0	344.04999999999995
75	135.95	217.0	349.04999999999995
76	136.95	220.0	355.04999999999995
77	138.95000000000002	223.0	362.0
78	142.0	226.0	366.0999999999999
79	146.85000000000002	230.0	371.04999999999995
80	150.0	235.0	373.1999999999998
81	152.0	237.0	380.0999999999999
82	155.95	240.0	387.0
83	158.0	244.0	394.0
84	159.95	248.0	398.04999999999995
85	164.0	252.0	402.04999999999995
