## Supplementary material for "Monitoring and responding to emerging infectious diseases in a university setting: A case study using COVID-19": S2 Supporting Information: cumInfectSeries_sc12_r01.5_contact8.csv

Date	cum_infects_low	cum_infects_med	cum_infects_high
31-Aug-20	0	1	4
1-Sep-20	0	3	6
2-Sep-20	1	4	8
3-Sep-20	2	6	10
4-Sep-20	3	7	12
5-Sep-20	4	9	15
6-Sep-20	6	11	17
7-Sep-20	7	12	19
8-Sep-20	8	14	22
9-Sep-20	9	16	24
10-Sep-20	10	18	27
11-Sep-20	12	20	29
12-Sep-20	13	21.5	32
13-Sep-20	15	23.5	35
14-Sep-20	16.95	25.5	37.05
15-Sep-20	18	27	40
16-Sep-20	19	29	43
17-Sep-20	21	31	45.05
18-Sep-20	22	33	49
19-Sep-20	24	36	51.05
20-Sep-20	25	38	54
21-Sep-20	27	40	57
22-Sep-20	29	42	60
23-Sep-20	31	44	63
24-Sep-20	32	46	66
25-Sep-20	34	48	68.05
26-Sep-20	36	50	70
27-Sep-20	37	52	74
28-Sep-20	38	55	76.05
29-Sep-20	40	56.5	80
30-Sep-20	42	58	83
1-Oct-20	44	60	85.05
2-Oct-20	45	63	88
3-Oct-20	46.95	65	91
4-Oct-20	48	67	94
5-Oct-20	50	69	97.05
6-Oct-20	52	71	100
7-Oct-20	54	73	103
8-Oct-20	55	76	105
9-Oct-20	57	78	108
10-Oct-20	59	80	110.05
11-Oct-20	61	82	114
12-Oct-20	63	84	116
13-Oct-20	64	86	118
14-Oct-20	66	89	119
15-Oct-20	68	91	122
16-Oct-20	69.95	94	125
17-Oct-20	71	96	128.05
18-Oct-20	74	98	131
19-Oct-20	75	100	134
20-Oct-20	77	102	137
21-Oct-20	78.95	104	138.05
22-Oct-20	81	106	141
23-Oct-20	82.95	109	144
24-Oct-20	84	111	147
25-Oct-20	86	113	150
26-Oct-20	88.95	116	152
27-Oct-20	90	117.5	155
28-Oct-20	92	120	157.05
29-Oct-20	93	122	159.05
30-Oct-20	95	124	162
31-Oct-20	96	126	164
1-Nov-20	98	128	167
2-Nov-20	101	130	168.05
3-Nov-20	103	132	171
4-Nov-20	104	134.5	174
5-Nov-20	107	137	177
6-Nov-20	108	139	179
7-Nov-20	109.95	141	183
8-Nov-20	111	143	184
9-Nov-20	113.95	145	187
10-Nov-20	115.95	148	190
11-Nov-20	117.95	149	192
12-Nov-20	119.95	152	195
13-Nov-20	122	154	198
14-Nov-20	123.95	156	201
15-Nov-20	126	158	203
16-Nov-20	127.95	161	205.05
17-Nov-20	129	163	208
18-Nov-20	131	165	211
19-Nov-20	133	167	213.05
20-Nov-20	135	169	216.05
21-Nov-20	137	171	219.05
22-Nov-20	138	174	221
23-Nov-20	140.95	176	222
24-Nov-20	143	178	225.05
