## Supplementary material for "Monitoring and responding to emerging infectious diseases in a university setting: A case study using COVID-19": S2 Supporting Information: cumInfectSeries_sc12_r01.5_contact10.csv

Date	cum_infects_low	cum_infects_med	cum_infects_high
31-Aug-20	0	1	4
1-Sep-20	0	3	6
2-Sep-20	1	4	8
3-Sep-20	2	5	10
4-Sep-20	3	7	12
5-Sep-20	4	9	14
6-Sep-20	5	10	16
7-Sep-20	6.95	12	18
8-Sep-20	8	14	21
9-Sep-20	9	15	24
10-Sep-20	10	17	27
11-Sep-20	12	19	29
12-Sep-20	13	21	32
13-Sep-20	14	23	35
14-Sep-20	16	25	38
15-Sep-20	17	27	40
16-Sep-20	19	29	43
17-Sep-20	20.95	31	46
18-Sep-20	22	33	49
19-Sep-20	23	35	52
20-Sep-20	24.95	37	55
21-Sep-20	26	39	58
22-Sep-20	28	41	62
23-Sep-20	29	43	64.05
24-Sep-20	31	46	67
25-Sep-20	32	47	69.05
26-Sep-20	34	50	72
27-Sep-20	35.95	52	76
28-Sep-20	37	54	79
29-Sep-20	38	57	81.05
30-Sep-20	40	59	86
1-Oct-20	42	61	89
2-Oct-20	44	63	91
3-Oct-20	45	65	94
4-Oct-20	48	67	98
5-Oct-20	50	70	100
6-Oct-20	51	72	103
7-Oct-20	53	74.5	106
8-Oct-20	54	77	108.05
9-Oct-20	56	79	111
10-Oct-20	58	81	114
11-Oct-20	60	83	117
12-Oct-20	61	85	120
13-Oct-20	63	88	123
14-Oct-20	66	90	126
15-Oct-20	68	92	129
16-Oct-20	69	95	131.05
17-Oct-20	71.95	97	134.05
18-Oct-20	73	99	137.05
19-Oct-20	74.95	101	140
20-Oct-20	76	104	142
21-Oct-20	78	106	146
22-Oct-20	79	108	149.05
23-Oct-20	81	111	151.05
24-Oct-20	83	112.5	155
25-Oct-20	85	115	157.05
26-Oct-20	86	117	159
27-Oct-20	89	119	162.05
28-Oct-20	91	122	164
29-Oct-20	92	124	167.05
30-Oct-20	94	126	169.05
31-Oct-20	96	129	173
1-Nov-20	98	130.5	175.1
2-Nov-20	100	133	179
3-Nov-20	102	135	182
4-Nov-20	104	137	186
5-Nov-20	106	139	188
6-Nov-20	108	141	191.05
7-Nov-20	111	144	194
8-Nov-20	112	146	197.05
9-Nov-20	114	148	199.05
10-Nov-20	116	150	203.05
11-Nov-20	118	152.5	207
12-Nov-20	119	155	208.05
13-Nov-20	121	157	211
14-Nov-20	123	160	214
15-Nov-20	125	162	216
16-Nov-20	126	165	218
17-Nov-20	129	167	221.05
18-Nov-20	130	169.5	224.05
19-Nov-20	132	171	226.05
20-Nov-20	134	173	229.05
21-Nov-20	135.95	176	231
22-Nov-20	137	178	234.05
23-Nov-20	140	180	236
24-Nov-20	142	182	238
