## Supplementary material for "Monitoring and responding to emerging infectious diseases in a university setting: A case study using COVID-19": S2 Supporting Information: cumInfectSeries_sc12_r02.5_contact8.csv

Date	cum_infects_low	cum_infects_med	cum_infects_high
31-Aug-20	0	2	5
1-Sep-20	2	5	9
2-Sep-20	3	7	12
3-Sep-20	5	10	16
4-Sep-20	7	13	19
5-Sep-20	9	16	23
6-Sep-20	12	19	28
7-Sep-20	14	22	32
8-Sep-20	16	25	37
9-Sep-20	19	29	41
10-Sep-20	22	32	46.05
11-Sep-20	24	36	51
12-Sep-20	28	40	56
13-Sep-20	30	44	62
14-Sep-20	34	48	67
15-Sep-20	37	52	74
16-Sep-20	39.95	56	80
17-Sep-20	43	60	86.05
18-Sep-20	46	65	92.05
19-Sep-20	49	70	99
20-Sep-20	52	74	106
21-Sep-20	56	79	113
22-Sep-20	59.95	84.5	120
23-Sep-20	63	89	127
24-Sep-20	67	94	134.05
25-Sep-20	71	98	142
26-Sep-20	74.95	104	150
27-Sep-20	78	109	156.05
28-Sep-20	81	114	164
29-Sep-20	85	119.5	172
30-Sep-20	89	124.5	179.05
1-Oct-20	92	129.5	186
2-Oct-20	96	135	194
3-Oct-20	99	141	201.05
4-Oct-20	103	146	208.05
5-Oct-20	107	152	216.05
6-Oct-20	111	156	224
7-Oct-20	115	162	231
8-Oct-20	119	167	237.05
9-Oct-20	124	172	245
10-Oct-20	128	178	253.05
11-Oct-20	132.95	184	259.05
12-Oct-20	137	189	268.05
13-Oct-20	143	196	276.05
14-Oct-20	147	202	284
15-Oct-20	150	207	290
16-Oct-20	155	212	298
17-Oct-20	158	218	309
18-Oct-20	163.95	224	316.05
19-Oct-20	169	230	325
20-Oct-20	173	236	331.15
21-Oct-20	177	240	341
22-Oct-20	181	246	345.1
23-Oct-20	185.9	252	351.05
24-Oct-20	188	257	359
25-Oct-20	194	263	369
26-Oct-20	198	269	376
27-Oct-20	201.95	274	385.05
28-Oct-20	205.95	280	392.05
29-Oct-20	210	286	400.05
30-Oct-20	215	291	410.05
31-Oct-20	218.95	296	415
1-Nov-20	222	302	420.1
2-Nov-20	229	308	427
3-Nov-20	233	315	435.05
4-Nov-20	236	321	443
5-Nov-20	241	327	448.05
6-Nov-20	245	334	454.2
7-Nov-20	251	339	464
8-Nov-20	255.95	345	471
9-Nov-20	259	350	475.05
10-Nov-20	263.95	357	482.05
11-Nov-20	269	363	491
12-Nov-20	273.95	368	498.05
13-Nov-20	279.9	374.5	503
14-Nov-20	281.9	380.5	512.1
15-Nov-20	286	387	517.1
16-Nov-20	291	393	525
17-Nov-20	295	398	534.05
18-Nov-20	299.95	404	544
19-Nov-20	304.95	410	548
20-Nov-20	309.95	415	555.05
21-Nov-20	314.9	422	561.05
22-Nov-20	319.95	427	569
23-Nov-20	322.95	432	574.1
24-Nov-20	328.95	438	581.05
