## Supplementary material for "Monitoring and responding to emerging infectious diseases in a university setting: A case study using COVID-19": S2 Supporting Information: cumInfectSeries_sc12_r02.5_contact10.csv

Date	cum_infects_low	cum_infects_med	cum_infects_high
31-Aug-20	0	2	5
1-Sep-20	2	4	8
2-Sep-20	3	7	12
3-Sep-20	5	9	15
4-Sep-20	6	12	18
5-Sep-20	8	15	22
6-Sep-20	10	18	27
7-Sep-20	13	21	31.05
8-Sep-20	15	24	37
9-Sep-20	18	28	42
10-Sep-20	21	31	48
11-Sep-20	23	35	54
12-Sep-20	26	39	60
13-Sep-20	29	43	67
14-Sep-20	32	48	73
15-Sep-20	35	52	80
16-Sep-20	39	57	87
17-Sep-20	41	62	93
18-Sep-20	45	67	100.05
19-Sep-20	48	71.5	109
20-Sep-20	51	77	115.05
21-Sep-20	55	82	124
22-Sep-20	59	87	133
23-Sep-20	63	92	140.05
24-Sep-20	66	98	147
25-Sep-20	70	103	156.05
26-Sep-20	73	109	168
27-Sep-20	79	115	176
28-Sep-20	83	121	184
29-Sep-20	86.95	126	191
30-Sep-20	91	133	200
1-Oct-20	94	138	208
2-Oct-20	99	145	215.05
3-Oct-20	103	151	224
4-Oct-20	107.95	157	233
5-Oct-20	112	163	241
6-Oct-20	116	169.5	250
7-Oct-20	120.95	175	257
8-Oct-20	125.95	181	266
9-Oct-20	130.95	188	274
10-Oct-20	134	194	280
11-Oct-20	138	200	289
12-Oct-20	144	207	297.05
13-Oct-20	149	214	306
14-Oct-20	154.95	220	312.05
15-Oct-20	159	226	320
16-Oct-20	162.95	232	330
17-Oct-20	166.95	239	338
18-Oct-20	171	246	349
19-Oct-20	176	252	356.05
20-Oct-20	181.95	259	367.1
21-Oct-20	186	265	377
22-Oct-20	189.95	272	389
23-Oct-20	195.9	277.5	396
24-Oct-20	200.95	285	402.05
25-Oct-20	204	290	412
26-Oct-20	210	296	419.05
27-Oct-20	216.95	303	431.05
28-Oct-20	222.95	309	438.1
29-Oct-20	228	315	447.15
30-Oct-20	231	321	457.05
31-Oct-20	235	328	464.1
1-Nov-20	240.95	335	474
2-Nov-20	245	341	479.05
3-Nov-20	250.95	349	489
4-Nov-20	256	355	495.05
5-Nov-20	261	362	504.05
6-Nov-20	267.95	367	512
7-Nov-20	271	373	520.05
8-Nov-20	274.95	380	527.05
9-Nov-20	280.95	387	534
10-Nov-20	285	394	543
11-Nov-20	291	400	548
12-Nov-20	294	406.5	553.05
13-Nov-20	299.95	413	560.1
14-Nov-20	304	419	568.05
15-Nov-20	309	426	578.15
16-Nov-20	314	432	588
17-Nov-20	320	439.5	595.05
18-Nov-20	323.95	446	601
19-Nov-20	328	453	609.05
20-Nov-20	331.95	459	616
21-Nov-20	337	465.5	624
22-Nov-20	343	471	630.05
23-Nov-20	348	478	635
24-Nov-20	353.95	484	642
